# Exercise prescription and strategies to promote the cross-education of strength: a scoping review

**DOI:** 10.1101/2022.09.12.22279860

**Authors:** Caleb C. Voskuil, Justin W. Andrushko, Boglarka S. Huddleston, Jonathan P. Farthing, Joshua C. Carr

## Abstract

**Objective:** To perform a scoping review of the literature on the experimental studies examining the role of resistance training frequency, intensity, the type of training, training volume, and adjuvant therapies on the cross-education of strength.

**Study Design:** Scoping Review.

**Literature Search:** The review was preregistered and performed with the search methodology described by the PRISMA extension for scoping reviews. CINAHL, MEDLINE, APA PsycInfo, SPORTDiscus, and Web of Science were systematically searched with grey literature searches and pearling of references thereafter.

**Study Selection Criteria:** Experiments were included in the review if they performed a unilateral resistance training intervention that directly compared the dose of a training variable on the cross-education response in healthy or clinical populations following a minimum of two weeks of training. Experiments must have reported maximal strength outcomes for the untrained limb.

**Data Synthesis:** For each experiment, the study population, intervention methods, the dosage of the training variable being studied, and the outcomes for the untrained, contralateral limb were identified and collectively synthesized.

**Results:** The search returned a total of 911 articles, 56 of which qualified for inclusion. The results show that experimental trials have been conducted on resistance training frequency (n = 4), intensity (n = 7), the type of training (n = 25), training volume (n = 3), and adjuvant therapies (n = 17) on the cross-education of strength.

**Conclusions:** This review synthesizes the available evidence regarding exercise design and prescription strategies to promote the cross-education of strength. It appears that traditional resistance training frequencies (ie., 2-3d/wk) at high intensities are effective at promoting cross-education. Eccentric muscle actions show additive benefits. There is experimental evidence that neuromodulatory techniques can augment cross-education when layered with unilateral resistance training versus training alone.
