## Supplementary File: Table 2.Table of Article Characteristics for "Exercise prescription and strategies to promote the cross-education of strength: a scoping review"

### Sheet: Sheet1
Citation	Comparison	Sample Size	Men	Women	Age	Number of Groups	Number per Group	True Control Group	Clinical Population	Healthy Immobilization
Frequency
Barss et al. 2018	3x/wk for 6 wks vs. 18 consecutive days	19	11	8	24	2	8
Boyes et al. 2017	10x/wk vs. 3x/wk	19	9	10	24	2	9
Papandreou et al. 2007	3x/wk vs. 5x/wk	42	42	0	24	3	14	*	*
Papandreou et al. 2013	3x/wk vs. 5x/wk	42	42	0	24	3	14	*	*
Intensity
Chaouachi et al. 2019	5 RM vs. 20 RM	48	48	0	11	3	16	*
Colomer-Poveda et al. 2021	25% 1RM to failure vs. 6x5 at 75% 1RM	42	48	0	22	4	11	*
Moss et al. 1997	15% 1RM vs. 35% 1RM vs. 90% 1RM	31	31	0	23	3	10
Ben Othman et al. 2018	5 RM vs. 20 RM	48	48	0	11	3	16	*
Pelet & Orsati. 2021	40% 1RM vs. 80% 1RM	50	26	24	19-41	3	16	*
Shields et al. 1999	0.005% 1RM vs. 30% 1RM	24	24	0	26	3	8	*
Yasuda & Miyamura, 1983	1/3 vs. 1/2 maximal grip strength	10	10	0	21	2	5
Type: Muscle Action
Harput et al. 2019	Concentric vs. Eccentric	48	N/A	N/A	30	3	16	*	*
Hill, 2020	Concentric BFR vs. Eccentric BFR	36	0	36	22	3	12	*
Hortobágyi et al. 1996	Concentric vs. Eccentric	42	0	42	22	3	14	*
Hortobágyi et al. 1997	Concentric vs. Eccentric	21	21	0	21	3	7	*
Kidgell et al. 2015	Concentric vs. Eccentric	27	15	12	26	3	9	*
Sato et al. 2021b	Concentric vs. Eccentric	31	17	14	21	3	9	*
Seger, 1998	Concentric vs. Eccentric	10	10	0	24	2	5
Seger & Thorstensson, 2005	Concentric vs. Eccentric	10	10	0	24	2	5
Tseng et al. 2020	Concentric vs. Eccentric	48	48	0	23	4	12
Valdes et al. 2021	Eccentric-only vs. Isotonic	30	18	12	24	3	10	*		*
Weir et al. 1995	Eccentric vs. Control	17	17	0	24	2	9	*
Weir et al. 1997	Concentric vs. Control	16	16	0	24	2	8	*
Type: Joint Action
Coratella et al. 2015	Isokinetic vs. Isotonic	49	49	0	21	3	16	*
Farthing & Chilibeck, 2003	Isokinetic 30◦/sec vs. Isokinetic 180◦/sec	36	13	23	21	3	13	*
Malas et al. 2013	Isokinetic vs. Isometric vs. Isotonic	61	10	51	59	6	10		*
Maroto-Izquierdo, 2021	Electric Flywheel vs. Manual Flywheel	40	40	0	21	4	10	*
Martinez et al. 2021	6 sec Eccentric vs. 3 sec Eccentric	36	36	0	21	3	12	*
Parker,1985	Isometric vs. Isotonic	9	9	0	26	2	4
Sato et al. 2021a	Extended Joint vs. Flexed Joint	32	19	13	21	3	12	*
Type: Limb
Ben Othman et al. 2019	Dominant Limb vs. Non-Dominant Limb	42	42	0	12	3	14	*
Ben Othman et al. 2020	Upper Limb vs. Lower Limb	43	43	0	12	3	15	*
Coombs et al. 2016	Dominant Limb vs. Non-Dominant Limb	23	11	12	22	3	8	*
Farthing et al. 2005	Dominant Limb vs. Non-Dominant Limb	39	0	39	21	3	13	*
Green & Gabriel, 2018	Upper Limb vs. Lower Limb	40	20	20	24	2	20
Uh et al. 2000	Dominant Limb vs. Non-Dominant Limb	20	10	10	18-40	2	10	*
Volume
Fariñas et al. 2021	Traditional Training vs. Cluster Training	35	23	12	24	3	12	*
Munn et al. 2005	1 Set vs. 3 Sets; High vs. Low Speed	115	21	94	21	5	22	*
Ohmori et al. 2010	1 Day per 2 wks vs. 1 Day per 3 wks	14	14	0	19	2	7
Adjuvant: Stimulation Techniques
Barss et al. 2020	TENS + Training vs. Training Only	27	9	18	23	3	9
Bezerra et al. 2009	EMS + Training vs. Training Only	30	30	30	24	3	10	*
Hendy et al. 2015	tDCS + Training vs. Training Only	24	9	15	26	3	8
Hortobágyi et al. 1999	EMS vs. Training	32	0	32	25	4	8	*
Kadri et al. 2017	NMES vs. Training Only	36	36	0	22	3	12	*
Zhou, 2002	EMS vs. Training Only	30	30	0	22	3	10	*
Adjuvant: Mirror
Ehrensberger et al. 2019	Mirror + Train vs. Training Only	33	21	11	62	2	15		*
Simpson et al. 2019	Mirror + Train vs. Training Only	31	20	11	62	2	15		*
Zult et al. 2016	Mirror + Train vs. Training Only	24	19	5	25	2	12
Adjuvant: Mental Imagery
Farthing et al. 2007	Mental Imagery vs. Training Only	23	0	23	21	2	11
Yue & Cole, 1992	Mental Imagery vs. Training Only	30	N/A	N/A	21-29	3	10	*
Adjuvant: Blood Flow Restriction
Madarame et al. 2008	BFR + Training vs. Training Only	15	15	0	22	2	7
May et al. 2018	BFR + Training vs. Training Only	24	24	0	22	2	12	*
Mendonca et al. 2021	20% 1RM BFR vs. 75% 1RM BFR	30	16	14	22	2	15
Adjuvant: Whole Body Vibration
Goodwill & Kidgell, 2012	Vibration + Training	21	9	12	21	3	7	*
Adjuvant: Supplementation
Coburn et al. 2006	SUPP + Training vs. Placebo + Training	33	33	0	22	3	11	*
Adjuvant: Oxygen Concentration
Kurobe et al. 2015	Hypoxic Training vs. Normoxic Training	13	13	0	23	2	7
